# Genetic and Cellular Architecture of Breast Cancer Risk Across Ancestries

**DOI:** 10.1101/2025.08.20.25334075

**Authors:** James L. Li, Maria Zanti, Jacob Williams, Om Jahagirdar, Guochong Jia, Alistair Turcan, Qiang Hu, Jean-Tristan Brandenburg, Li Yan, Weang-Kee Ho, Jingmei Li, José Patricio Miranda, Devika Godbole, Julie-Alexia Dias, Xiaomeng Zhang, Leila Dorling, Wenlong Carl Chen, Nicholas Boddicker, Ying Wang, Alicia Martin, Yan Dora Zhang, Joe Dennis, Esther M. John, Gabriela Torres-Mejia, Lawrence H. Kushi, Jeffrey Weitzel, Susan L. Neuhausen, Luis Carvajal-Carmona, Christopher Haiman, Elad Ziv, Laura Fejerman, Wei Zheng, Dezheng Huo, Douglas Easton, Stephen J. Chanock, Nilanjan Chatterjee, Peter Kraft, Montserrat Garcia-Closas, Wendy S.W. Wong, Kyriaki Michailidou, Qianqian Zhu, Martin Jinye Zhang, Diptavo Dutta, Thomas U. Ahearn, Haoyu Zhang

**Affiliations:** Department of Public Health Sciences, University of Chicago, Chicago, IL, USA; Department of Biostatistics, The Cyprus Institute of Neurology and Genetics, Nicosia, Cyprus; Division of Cancer Epidemiology and Genetics, National Cancer Institute, National Institutes of Health, Bethesda, MD, USA; Division of Epidemiology, Department of Medicine, Vanderbilt Epidemiology Center, Vanderbilt-Ingram Cancer Center, Vanderbilt University Medical Center, Nashville, TN, USA; Ray and Stephanie Lane Computational Biology Department, School of Computer Science, Carnegie Mellon University, Pittsburgh, PA, USA; Department of Biostatistics and Bioinformatics, Roswell Park Comprehensive Cancer Center, Buffalo, NY, USA; Sydney Brenner Institute for Molecular Bioscience, Faculty of Health Sciences, University of the Witwatersrand, Johannesburg, South Africa; Strengthening Oncology Services Research Unit, Faculty of Health Sciences, University of the Witwatersrand, Johannesburg, South Africa; School of Mathematical Sciences, Faculty of Science and Engineering, University of Nottingham Malaysia, Semenyih, Selangor, Malaysia; Cancer Research Malaysia, Subang Jaya, Selangor, Malaysia; Genome Institute of Singapore, Agency for Science, Technology and Research (A*STAR), Singapore; Department of Nutrition, Diabetes and Metabolism, School of Medicine, Pontificia Universidad Católica de Chile, Santiago, Chile; PhD Program in Epidemiology, Pontificia Universidad Católica de Chile, Santiago, Chile; Advanced Center for Chronic Diseases, Pontificia Universidad Católica de Chile & Universidad de Chile, Santiago, Chile; Department of Biostatistics, Harvard T.H. Chan School of Public Health, Boston, MA, USA; Centre for Cancer Genetic Epidemiology, Department of Public Health and Primary Care, University of Cambridge, Cambridge, UK; Department of Quantitative Health Sciences, Mayo Clinic, Rochester, MN, USA; Analytic and Translational Genetics Unit, Massachusetts General Hospital, Boston, MA, USA; Department of Medicine, Harvard Medical School, Boston, MA, USA; Stanley Center for Psychiatric Research, Broad Institute of MIT and Harvard, Cambridge, MA, USA; Department of Statistics & Actuarial Science, School of Computing and Data Science, The University of Hong Kong, Hong Kong SAR, China; Departments of Epidemiology & Population Health and of Medicine (Oncology), Stanford University School of Medicine, Stanford, CA, USA; Stanford Cancer Institute, Stanford University School of Medicine, Stanford, CA, USA; Instituto Nacional de Salud Pública, Cuernavaca, Mexico; UC Davis Genome Center, University of California, Davis, Davis, CA, USA; Division of Research, Kaiser Permanente Northern California, Oakland, CA, USA; Division of Precision Prevention, University of Kansas Comprehensive Cancer Center, Kansas City, KS, USA; Department of Population Sciences, Beckman Research Institute of City of Hope, Duarte, CA, USA; Department of Biochemistry and Molecular Medicine, School of Medicine, University of California at Davis, Davis, CA, USA; The Health Equity, Leadership, Science and Community Laboratory, Genome Center, University of California at Davis, Davis, CA, USA; Department of Preventive Medicine, Norris Comprehensive Cancer Center, Keck School of Medicine, University of Southern California, Los Angeles, CA, USA; Division of General Internal Medicine, Department of Medicine, University of California, San Francisco, San Francisco, CA, USA; Department of Public Health Sciences, University of California Davis, Davis, CA, USA; Genome Center, University of California Davis, Davis, CA, USA; UC Davis Comprehensive Cancer Center, University of California Davis, Davis, CA, USA; Centre for Cancer Genetic Epidemiology, Department of Oncology, University of Cambridge, Cambridge, UK; Department of Biostatistics, Johns Hopkins University, Baltimore, MD, USA; Department of Oncology, Johns Hopkins School of Medicine, Baltimore, MD, USA; Cancer Epidemiology and Prevention Research Unit, The Institute of Cancer Research and Imperial College London, London, UK; National Cancer Registry, a Division of the National Institute for Communicable Diseases, National Health Laboratory Service, Johannesburg, South Africa

**Keywords:** Breast cancer, GWAS, multi-ancestry, SNP-based heritability, Genetic correlation, Single-cell RNA-seq

## Abstract

**Background:** Breast cancer genome-wide association studies (GWAS) have identified more than 200 susceptibility loci, but most studies are dominated by European and East Asian populations.

**Methods:** We analyzed breast cancer GWAS summary statistics from African (AFR), East Asian (EAS), European (EUR), and Hispanic/Latina (H/L) samples (159,297 cases and 212,102 controls). We estimated logit-scale SNP-based heritability, polygenicity, and cross-ancestry genetic correlation, partitioned heritability across functional annotations, and integrated GWAS results with the Tabula Sapiens single-cell atlas using scDRS+.

**Results:** The logit-scale heritability of breast cancer ranged from *h*^2^ =0.47 (SE = 0.07) in EAS to AFR *h*^2^ =0.61 (SE = 0.10), with no significant differences across ancestries (p=0.63). The model-implied number of non-null susceptibility SNPs in the sparse normal-mixture effect-size model also varied from 4,446 (SE = 3,100) in EAS to 8,308 (SE = 2,751) in AFR, but differences were not significant across ancestries (p=0.55). Cross-sample genetic correlations varied, with the strongest correlation between EUR and EAS (*ρ* = 0.79, SE = 0.08) and weakest between AFR and H/L (*ρ* = 0.26, SE = 0.24). Regulatory annotations were enriched for breast cancer heritability across samples. Integration with single-cell expression profiles implicated ancestry-shared associations with innate immune, secretory epithelial, and stromal cell types.

**Conclusion:** These results indicate substantial cross-ancestry sharing of breast cancer polygenic architecture, highlight a consistent contribution of regulatory variation, and identify convergent cellular contexts that motivate functional follow-up and inform expectations for the transferability and attainable performance of common-variant risk prediction across populations.
