## Supplementary Tables for "Genetic and Cellular Architecture of Breast Cancer Risk Across Ancestries"

### Sheet: Table S1
Supplementary Material
Table S1. Genome-wide association studies (GWAS) included
Ancestry Sample	Sample size (N)		Consortia (Study)	PMID
	Cases	Controls
African (AFR)	18034	22104	AABCG	38741014
East Asian (EAS)	14068	13104	BCAC (OncoArray)	29059683
	6325	73225	Biobank Japan	34594039
European (EUR)	38349	37818	BCAC (iCOGs)	32424353
	80125	58383	BCAC (OncoArray)	32424353
Hispanic/Latino (H/L )	2396	7468	NC-BCFR/SFBCS, RPGEH, MEC, COLUMBUS and CAMA	30642363
Total sample size	159297	212102
BCAC, Breast Cancer Association Consortium; AABCG, African Ancestry Breast Cancer Genetics Consortium; NC-BCFR/SFBCS (Northern California Breast Cancer Family Registry/ San Francisco Bay Area Breast Cancer Study); CAMA, Cancer de mama; MEC, Multiethnic cohort; RPGEH, Research project on genes environment and health;

### Sheet: Table S2
Table S2. Sensitivity analyses results for estimating the observed scale SNP-based heritability
Ancestry Sample	MAF cutoff	LD Score	SNP Array	# of SNPs	Logit-scale h² (SE)
African (AFR)	MAF > 0.05	1000G	HapMap3	978210	0.27 (0.11)
	MAF > 0.05	1000G	HapMap3 + MEGA	1305803	0.30 (0.10)
	MAF > 0.05	AABCG	HapMap3	975817	0.45 (0.10)
	MAF > 0.05	AABCG	HapMap3 + MEGA	1305192	0.48 (0.09)
	MAF > 0.01	1000G	HapMap3	1069990	0.34 (0.11)
	MAF > 0.01	1000G	HapMap3 + MEGA	1629524	0.45 (0.11)
	MAF > 0.01	AABCG	HapMap3	1066507	0.54 (0.10)
	MAF > 0.01	AABCG	HapMap3 + MEGA	1628778	0.61 (0.10)
East Asian (EAS)	MAF > 0.05	1000G	HapMap3	861722	0.48 (0.07)
	MAF > 0.05	1000G	HapMap3 + MEGA	1046013	0.48 (0.07)
	MAF > 0.01	1000G	HapMap3	956552	0.47 (0.06)
	MAF > 0.01	1000G	HapMap3 + MEGA	1189628	0.47 (0.07)
European (EUR)	MAF > 0.05	1000G	HapMap3	968490	0.48 (0.05)
	MAF > 0.05	1000G	HapMap3 + MEGA	1222561	0.50 (0.05)
	MAF > 0.01	1000G	HapMap3	1066133	0.48 (0.05)
	MAF > 0.01	1000G	HapMap3 + MEGA	1415774	0.50 (0.05)
Hispanic/Latino (H/L )	MAF > 0.05	1000G	HapMap3	934875	0.48 (0.35)
	MAF > 0.05	1000G	HapMap3 + MEGA	1138603	0.59 (0.36)
	MAF > 0.01	1000G	HapMap3	1013154	0.23 (0.37)
	MAF > 0.01	1000G	HapMap3 + MEGA	1300591	0.39 (0.34)

### Sheet: Table S3
Table S3. Model-implied number of non-null susceptibility SNPs and asymptotic CT-PRS AUC by ancestry, estimated using GENESIS.
Ancestry Sample	Model-implied number of non-null susceptibility SNPs (SE)	Asymptotic CT-PRS AUC (SE)1
African (AFR)	8308 (2751)	0.71 (0.02121)
East Asian (EAS)	4446 (3100)	0.706 (0.01588)
European (EUR)	5235 (1191)	0.69 (0.00608)
1 Asymptotic AUC projected by GENESIS for CT-PRS using the analyzed common-variant set.

### Sheet: Table S4
Table S4. Projected genetic variance explained and predictive performance of clumping and thresholding (CT) polygenic risk scores (PRSs) across populations at varying GWAS sample sizes.
	African (AFR)		East Asian (EAS)		European (EUR)
N1	AUC	Proportion of genetic variance explained by CT-PRS2	AUC	Proportion of genetic variance explained by CT-PRS2	AUC	Proportion of genetic variance explained by CT-PRS2
5000	0.50559	0.0643668	0.512017	0.306616	0.504467	0.0509768
10000	0.519984	0.823384	0.536747	2.87449	0.506316	0.101895
15000	0.531904	2.10128	0.553466	6.1046	0.513699	0.479523
20000	0.540187	3.33825	0.564256	8.84094	0.523718	1.43852
25000	0.546033	4.38492	0.571579	10.9943	0.533362	2.84948
30000	0.550309	5.24176	0.576827	12.6863	0.542036	4.52996
35000	0.553548	5.94274	0.580776	14.0427	0.549642	6.32689
40000	0.556086	6.52322	0.583885	15.1613	0.556261	8.13866
45000	0.558138	7.01293	0.58644	16.1139	0.562023	9.90556
50000	0.559853	7.43577	0.588628	16.9541	0.567062	11.5962
55000	0.561333	7.81117	0.590579	17.7219	0.571494	13.1968
60000	0.56266	8.15563	0.592383	18.4481	0.57542	14.7041
65000	0.563899	8.48419	0.594106	19.1559	0.578923	16.1204
70000	0.565109	8.81154	0.595793	19.8623	0.582072	17.4514
75000	0.566346	9.15252	0.59747	20.5785	0.584923	18.7041
80000	0.567658	9.52158	0.599154	21.3108	0.587523	19.886
85000	0.569082	9.93082	0.600848	22.0617	0.589909	21.0043
90000	0.570638	10.388	0.602552	22.8306	0.592114	22.0661
95000	0.572324	10.8955	0.60426	23.6156	0.594163	23.0776
100000	0.574126	11.4515	0.605965	24.4133	0.596078	24.0446
105000	0.57602	12.0515	0.60766	25.2204	0.597876	24.9722
110000	0.577982	12.6898	0.609338	26.0333	0.599574	25.8648
115000	0.579989	13.3605	0.610993	26.8487	0.601183	26.7264
120000	0.582022	14.0582	0.61262	27.6636	0.602715	27.5603
125000	0.584064	14.7778	0.614215	28.4753	0.604178	28.3694
130000	0.586104	15.5151	0.615775	29.2815	0.605579	29.1561
135000	0.58813	16.2662	0.617298	30.0804	0.606924	29.9227
140000	0.590135	17.028	0.618782	30.8703	0.60822	30.6709
145000	0.592113	17.7974	0.620227	31.6498	0.60947	31.4021
150000	0.59406	18.572	0.621632	32.4181	0.610678	32.1178
155000	0.595972	19.3498	0.622997	33.174	0.611848	32.8188
160000	0.597846	20.1288	0.624322	33.9171	0.612981	33.5062
165000	0.599681	20.9074	0.625607	34.6468	0.614082	34.1807
170000	0.601477	21.6842	0.626854	35.3627	0.615151	34.8429
175000	0.603231	22.458	0.628063	36.0646	0.61619	35.4933
180000	0.604944	23.2277	0.629235	36.7523	0.617201	36.1325
185000	0.606617	23.9924	0.630371	37.4258	0.618185	36.7608
190000	0.608249	24.7513	0.631473	38.0851	0.619144	37.3785
195000	0.60984	25.5037	0.63254	38.7302	0.620079	37.9859
200000	0.611392	26.249	0.633574	39.3613	0.62099	38.5833
205000	0.612904	26.9868	0.634577	39.9785	0.621879	39.1709
210000	0.614379	27.7165	0.635549	40.5819	0.622746	39.7489
215000	0.615815	28.4379	0.636492	41.1718	0.623593	40.3175
220000	0.617216	29.1506	0.637406	41.7484	0.624419	40.8769
225000	0.61858	29.8544	0.638292	42.312	0.625226	41.4272
230000	0.61991	30.5491	0.639152	42.8628	0.626014	41.9687
235000	0.621206	31.2345	0.639987	43.4011	0.626784	42.5013
240000	0.62247	31.9106	0.640797	43.9271	0.627536	43.0253
245000	0.623701	32.5772	0.641583	44.4412	0.628271	43.5408
250000	0.624901	33.2343	0.642346	44.9435	0.628989	44.048
255000	0.626071	33.8819	0.643087	45.4345	0.629692	44.547
260000	0.627212	34.52	0.643808	45.9144	0.630378	45.0378
265000	0.628324	35.1485	0.644507	46.3834	0.63105	45.5207
270000	0.629409	35.7675	0.645188	46.8418	0.631707	45.9958
275000	0.630468	36.3771	0.645849	47.29	0.632349	46.4632
280000	0.6315	36.9773	0.646492	47.7281	0.632978	46.923
285000	0.632507	37.5682	0.647117	48.1565	0.633593	47.3753
290000	0.63349	38.1499	0.647726	48.5754	0.634195	47.8204
295000	0.63445	38.7224	0.648318	48.985	0.634784	48.2582
300000	0.635386	39.2859	0.648894	49.3856	0.635361	48.6889
305000	0.636301	39.8405	0.649456	49.7775	0.635925	49.1127
310000	0.637194	40.3863	0.650002	50.1609	0.636478	49.5297
315000	0.638066	40.9234	0.650535	50.536	0.637019	49.9399
320000	0.638918	41.4519	0.651053	50.903	0.637549	50.3435
325000	0.63975	41.972	0.651559	51.2622	0.638069	50.7407
330000	0.640564	42.4838	0.652052	51.6137	0.638578	51.1315
335000	0.641359	42.9873	0.652533	51.9579	0.639076	51.5161
340000	0.642136	43.4829	0.653002	52.2948	0.639565	51.8945
345000	0.642896	43.9704	0.653459	52.6247	0.640044	52.2669
350000	0.643639	44.4502	0.653905	52.9477	0.640513	52.6334
355000	0.644366	44.9224	0.654341	53.2641	0.640973	52.9941
360000	0.645077	45.387	0.654766	53.5741	0.641425	53.3491
365000	0.645772	45.8442	0.655181	53.8777	0.641867	53.6986
370000	0.646453	46.2941	0.655587	54.1752	0.642301	54.0425
375000	0.647119	46.7369	0.655983	54.4667	0.642726	54.3811
380000	0.647771	47.1727	0.65637	54.7525	0.643144	54.7144
385000	0.64841	47.6016	0.656748	55.0325	0.643554	55.0426
390000	0.649035	48.0237	0.657118	55.3071	0.643956	55.3656
395000	0.649648	48.4392	0.657479	55.5763	0.64435	55.6837
400000	0.650247	48.8483	0.657833	55.8403	0.644737	55.9969
405000	0.650835	49.2509	0.658178	56.0992	0.645117	56.3054
410000	0.651411	49.6472	0.658517	56.3532	0.64549	56.6091
415000	0.651975	50.0374	0.658848	56.6023	0.645857	56.9082
420000	0.652528	50.4216	0.659171	56.8467	0.646216	57.2028
425000	0.653071	50.7999	0.659488	57.0865	0.64657	57.4929
430000	0.653602	51.1723	0.659799	57.3219	0.646917	57.7788
435000	0.654123	51.5391	0.660102	57.5529	0.647257	58.0603
440000	0.654635	51.9002	0.6604	57.7797	0.647592	58.3376
445000	0.655136	52.2559	0.660692	58.0023	0.647921	58.6109
450000	0.655628	52.6062	0.660977	58.2209	0.648244	58.8801
455000	0.656111	52.9513	0.661257	58.4356	0.648562	59.1454
460000	0.656585	53.2912	0.661531	58.6464	0.648874	59.4068
465000	0.65705	53.626	0.6618	58.8534	0.649181	59.6644
470000	0.657506	53.9558	0.662063	59.0569	0.649483	59.9182
475000	0.657954	54.2807	0.662322	59.2567	0.64978	60.1684
480000	0.658394	54.6009	0.662575	59.4531	0.650072	60.415
485000	0.658826	54.9164	0.662823	59.646	0.650359	60.6581
490000	0.65925	55.2272	0.663067	59.8357	0.650641	60.8977
495000	0.659667	55.5336	0.663306	60.0221	0.650918	61.134
500000	0.660077	55.8355	0.663541	60.2053	0.651191	61.3669
505000	0.660479	56.133	0.663771	60.3855	0.65146	61.5965
510000	0.660874	56.4263	0.663997	60.5626	0.651724	61.8229
515000	0.661262	56.7154	0.664219	60.7368	0.651984	62.0462
520000	0.661644	57.0004	0.664437	60.9081	0.65224	62.2664
525000	0.66202	57.2814	0.664651	61.0766	0.652492	62.4835
530000	0.662388	57.5584	0.664861	61.2424	0.65274	62.6977
535000	0.662751	57.8315	0.665068	61.4055	0.652984	62.909
540000	0.663108	58.1008	0.66527	61.5659	0.653225	63.1174
545000	0.663459	58.3664	0.665469	61.7237	0.653461	63.3229
550000	0.663804	58.6283	0.665665	61.8791	0.653694	63.5257
555000	0.664143	58.8866	0.665857	62.032	0.653924	63.7258
560000	0.664477	59.1414	0.666047	62.1825	0.65415	63.9232
565000	0.664806	59.3927	0.666232	62.3306	0.654373	64.118
570000	0.665129	59.6406	0.666415	62.4765	0.654592	64.3102
575000	0.665447	59.8852	0.666595	62.6201	0.654808	64.4999
580000	0.66576	60.1264	0.666771	62.7614	0.655021	64.6871
585000	0.666068	60.3645	0.666945	62.9007	0.65523	64.8719
590000	0.666372	60.5994	0.667116	63.0378	0.655437	65.0543
595000	0.66667	60.8311	0.667284	63.1729	0.655641	65.2343
600000	0.666965	61.0599	0.667449	63.3059	0.655842	65.412
605000	0.667254	61.2856	0.667612	63.437	0.656039	65.5874
610000	0.667539	61.5083	0.667772	63.5661	0.656234	65.7606
615000	0.66782	61.7282	0.667929	63.6933	0.656427	65.9316
620000	0.668097	61.9453	0.668085	63.8187	0.656616	66.1005
625000	0.668369	62.1595	0.668237	63.9422	0.656803	66.2672
630000	0.668638	62.371	0.668387	64.064	0.656988	66.4319
635000	0.668903	62.5798	0.668535	64.184	0.657169	66.5945
640000	0.669163	62.786	0.668681	64.3023	0.657349	66.7551
645000	0.66942	62.9895	0.668824	64.4189	0.657525	66.9137
650000	0.669673	63.1905	0.668966	64.5339	0.6577	67.0704
655000	0.669923	63.389	0.669105	64.6473	0.657872	67.2251
660000	0.670169	63.585	0.669242	64.7591	0.658042	67.378
665000	0.670411	63.7786	0.669377	64.8693	0.658209	67.529
670000	0.670651	63.9698	0.66951	64.978	0.658374	67.6783
675000	0.670886	64.1586	0.669641	65.0852	0.658537	67.8257
680000	0.671119	64.3452	0.66977	65.191	0.658698	67.9713
685000	0.671348	64.5294	0.669897	65.2953	0.658857	68.1153
690000	0.671574	64.7115	0.670023	65.3982	0.659014	68.2575
695000	0.671797	64.8913	0.670146	65.4998	0.659168	68.3981
700000	0.672017	65.069	0.670268	65.5999	0.659321	68.537
705000	0.672234	65.2446	0.670388	65.6988	0.659472	68.6743
710000	0.672448	65.4181	0.670507	65.7963	0.65962	68.81
715000	0.672659	65.5895	0.670624	65.8926	0.659767	68.9441
720000	0.672867	65.7589	0.670739	65.9876	0.659912	69.0767
725000	0.673073	65.9264	0.670852	66.0814	0.660056	69.2077
730000	0.673276	66.0918	0.670964	66.174	0.660197	69.3373
735000	0.673476	66.2554	0.671075	66.2653	0.660337	69.4654
740000	0.673674	66.417	0.671184	66.3556	0.660475	69.5921
745000	0.673869	66.5768	0.671291	66.4446	0.660611	69.7173
750000	0.674061	66.7348	0.671397	66.5326	0.660746	69.8411
755000	0.674251	66.891	0.671502	66.6194	0.660878	69.9636
760000	0.674439	67.0454	0.671605	66.7051	0.66101	70.0846
765000	0.674624	67.198	0.671707	66.7898	0.66114	70.2044
770000	0.674807	67.349	0.671808	66.8735	0.661268	70.3228
775000	0.674988	67.4982	0.671907	66.9561	0.661394	70.4399
780000	0.675166	67.6458	0.672005	67.0376	0.66152	70.5558
785000	0.675342	67.7917	0.672102	67.1182	0.661643	70.6704
790000	0.675516	67.936	0.672197	67.1979	0.661766	70.7837
795000	0.675688	68.0788	0.672291	67.2765	0.661886	70.8958
800000	0.675858	68.2199	0.672384	67.3542	0.662006	71.0068
805000	0.676026	68.3596	0.672476	67.431	0.662124	71.1165
810000	0.676192	68.4977	0.672567	67.5069	0.66224	71.2251
815000	0.676355	68.6343	0.672657	67.5819	0.662356	71.3325
820000	0.676517	68.7695	0.672745	67.6559	0.66247	71.4388
825000	0.676677	68.9031	0.672832	67.7292	0.662582	71.544
830000	0.676835	69.0354	0.672919	67.8015	0.662694	71.648
835000	0.676991	69.1663	0.673004	67.8731	0.662804	71.751
840000	0.677145	69.2958	0.673088	67.9438	0.662913	71.8529
845000	0.677298	69.4239	0.673171	68.0136	0.663021	71.9538
850000	0.677448	69.5506	0.673254	68.0827	0.663127	72.0536
855000	0.677597	69.6761	0.673335	68.151	0.663233	72.1524
860000	0.677744	69.8002	0.673415	68.2186	0.663337	72.2502
865000	0.67789	69.9231	0.673494	68.2853	0.66344	72.347
870000	0.678034	70.0446	0.673573	68.3514	0.663542	72.4428
875000	0.678176	70.165	0.67365	68.4166	0.663643	72.5377
880000	0.678317	70.2841	0.673727	68.4812	0.663742	72.6316
885000	0.678456	70.402	0.673802	68.545	0.663841	72.7246
890000	0.678593	70.5187	0.673877	68.6082	0.663938	72.8166
895000	0.678729	70.6342	0.673951	68.6706	0.664035	72.9077
900000	0.678864	70.7485	0.674024	68.7324	0.664131	72.9979
905000	0.678997	70.8617	0.674096	68.7935	0.664225	73.0873
910000	0.679129	70.9738	0.674168	68.8539	0.664319	73.1757
915000	0.679259	71.0847	0.674238	68.9137	0.664411	73.2633
920000	0.679387	71.1946	0.674308	68.9729	0.664503	73.3501
925000	0.679515	71.3034	0.674377	69.0314	0.664593	73.436
930000	0.679641	71.4111	0.674445	69.0893	0.664683	73.5211
935000	0.679765	71.5177	0.674513	69.1465	0.664772	73.6053
940000	0.679889	71.6233	0.67458	69.2032	0.66486	73.6888
945000	0.680011	71.7279	0.674646	69.2593	0.664947	73.7714
950000	0.680131	71.8315	0.674711	69.3148	0.665033	73.8533
955000	0.680251	71.934	0.674775	69.3697	0.665118	73.9344
960000	0.680369	72.0356	0.674839	69.4241	0.665203	74.0147
965000	0.680486	72.1363	0.674903	69.4779	0.665286	74.0943
970000	0.680602	72.2359	0.674965	69.5311	0.665369	74.1732
975000	0.680716	72.3346	0.675027	69.5838	0.665451	74.2513
980000	0.68083	72.4324	0.675088	69.636	0.665532	74.3286
985000	0.680942	72.5293	0.675149	69.6876	0.665612	74.4053
990000	0.681053	72.6252	0.675209	69.7387	0.665691	74.4813
995000	0.681163	72.7203	0.675268	69.7893	0.66577	74.5565
1000000	0.681272	72.8145	0.675327	69.8394	0.665848	74.6311
1 Total sample size, case-control ratio is 1:1
2 Estimated proportion of GWAS heritability explained by CT PRS, as a function of total GWAS sample sizes, using the GENESIS framework. The proportion was calculated as the variance explained by the PRS divided by the logit-scale heritability of common variants.

### Sheet: Table S5
Table S5. Published breast cancer PRS performance compared with GENESIS CT-PRS projections at approximately matched training sample sizes.
Ancestry	Published study and empirical PRS method	Training	Training controls1	GENESIS N_eff2	Equivalent total N (1:1 reporting)3	GENESIS CT-PRS AUC at matched N_eff4	Empirical AUC5	Evaluation dataset	Source
AFR	Li et al. (2026), single-ancestry CT-PRS	12174	13160	6324	25296	0.546	0.56	Held-out 20% AABCG subset (internal validation)	https://doi.org/10.1038/s41588-026-02501-5
EAS	Ho et al. (2022), CT-PRS (PRS46)	22013	22114	11032	44127	0.586	0.589	Separate case-control validation dataset	https://doi.org/10.1016/j.gim.2021.11.008
EAS	Ho et al. (2022), CT-PRS (PRS46)	22013	22114	11032	44127	0.586	0.6	Three prospective East Asian cohorts	https://doi.org/10.1016/j.gim.2021.11.008
EUR	Mavaddat et al. (2019), PRS313 (CT-PRS with stepwise selection)	84668	67515	37562	150250	0.611	0.63	Ten prospective studies	https://doi.org/10.1016/j.ajhg.2018.11.002
1 Training counts refer to samples used to estimate PRS weights. AFR counts approximate the 70% AABCG training split; EUR counts approximate the 90% training subset after about 10% was reserved for validation.
2 GENESIS defines effective sample size as N_eff = N_case x N_control / (N_case + N_control) and accommodates unequal case-control sample sizes.
3 Table S4 reports total N under a 1:1 case-control design for convenience. The corresponding total N on that reporting axis is 4 x N_eff.
4 GENESIS projected AUC for CT-PRS at matched N_eff
5 Published empirical AUC for the indicated PRS in the corresponding evaluation dataset. EUR PRS313 extended a CT-PRS through stepwise selection.
Abbreviations: AFR, African ancestry; AUC, area under the receiver operating characteristic curve; CT, clumping and thresholding; EAS, East Asian ancestry; EUR, European ancestry; PRS, polygenic risk score.

### Sheet: Table S6
Table S6. Cross-sample genetic correlations of breast cancer estimated by Popcorn
SNP Array	Sample 1	Sample 2	Correlation	Standard Error	Number of Overlapping SNPs
HapMap3	AFR	EAS	0.422	0.143	782639
	AFR	EUR	0.488	0.132	865527
	AFR	H/L	0.257	0.236	829915
	EAS	EUR	0.787	0.0786	772504
	EAS	H/L	0.413	0.22	751855
	EUR	H/L	0.678	0.21	812331
HapMap3 + MEGA	AFR	EAS	0.4	0.134	951511
	AFR	EUR	0.503	0.1	1079166
	AFR	H/L	0.246	0.203	997754
	EAS	EUR	0.767	0.084	939105
	EAS	H/L	0.481	0.217	897245
	EUR	H/L	0.723	0.215	1005183
AFR, African; EAS, East Asian; EUR, European; H/L, Hispanic/Latina.

### Sheet: Table S7
Table S7. Genomic enrichment analysis based on 73 binary genomic features
Name	African (AFR)					East Asian (EAS)					European (EUR)					Hispanic/Latina (H/L)
	Prop. SNPs	Prop. h2	Enrichment	Enrichment P-value		Prop. SNPs	Prop. h2	Enrichment	Enrichment P-value		Prop. SNPs	Prop. h2	Enrichment	Enrichment P-value		Prop. SNPs	Prop. h2	Enrichment	Enrichment P-value
Super Enhancer (Hnisz)	0.167	0.304 (0.07)	1.82 (0.418)	0.0472952		0.168	0.459 (0.061)	2.734 (0.362)	2.59983e-07		0.167	0.504 (0.049)	3.01 (0.295)	3.73276e-11		0.168	0.264 (0.231)	1.577 (1.375)	0.66973
H3K27ac (Hnisz)	0.39	0.837 (0.114)	2.148 (0.294)	0.000257508		0.39	0.764 (0.11)	1.958 (0.282)	0.00103875		0.389	0.839 (0.071)	2.157 (0.183)	2.25392e-10		0.389	1.082 (0.423)	2.779 (1.087)	0.0458848
H3K4me1 (Trynka)	0.429	1.147 (0.188)	2.673 (0.438)	0.000802641		0.424	0.478 (0.166)	1.127 (0.391)	0.742849		0.423	1.065 (0.118)	2.519 (0.279)	1.27744e-07		0.423	0.276 (0.844)	0.652 (1.995)	0.857021
H3K4me3 (Trynka)	0.133	0.389 (0.162)	2.933 (1.218)	0.111595		0.133	0.286 (0.158)	2.146 (1.188)	0.323206		0.133	0.651 (0.134)	4.9 (1.008)	8.56347e-05		0.133	0.553 (0.593)	4.165 (4.461)	0.43868
TFBS (ENCODE)	0.132	0.621 (0.257)	4.71 (1.953)	0.0776252		0.131	0.442 (0.269)	3.368 (2.049)	0.245537		0.131	0.757 (0.16)	5.786 (1.22)	9.16227e-05		0.131	0.053 (0.881)	0.408 (6.732)	0.928784
Ancient Promoter	0.004	0.026 (0.04)	6.32 (9.689)	0.578585		0.004	0 (0.049)	0 (12.027)	0.343116		0.004	0.135 (0.035)	32.418 (8.414)	0.000197918		0.004	0 (0.258)	0 (62.485)	0.0651348
H3K4me1 (Trynka) + 500bp	0.18	0 (0.212)	0 (1.174)	0.0707254		0.183	0.673 (0.199)	3.678 (1.086)	0.0140992		0.182	0 (0.123)	0 (0.676)	0.000939641		0.182	0.971 (0.906)	5.32 (4.964)	0.375538
Repressed (Hoffman)	0.461	0.43 (0.198)	0.933 (0.43)	0.875724		0.463	0.773 (0.213)	1.67 (0.461)	0.142129		0.46	0.047 (0.125)	0.102 (0.271)	0.0012467		0.46	1.827 (1.035)	3.971 (2.248)	0.124325
Conserved (phastCons - Primate)	0.019	0.169 (0.106)	8.838 (5.538)	0.154249		0.019	0.241 (0.119)	12.511 (6.211)	0.0646746		0.019	0.256 (0.073)	13.344 (3.799)	0.00160331		0.019	0 (0.47)	0 (24.634)	0.157787
Conserved (phastCons - Mammal) + 500bp	0.322	0.655 (0.199)	2.036 (0.619)	0.118253		0.318	0.444 (0.242)	1.395 (0.762)	0.601337		0.317	0.768 (0.143)	2.42 (0.452)	0.00176141		0.317	0.853 (0.835)	2.688 (2.633)	0.505078
Conserved (phastCons - Primate) + 500bp	0.159	0.526 (0.187)	3.314 (1.175)	0.0555879		0.157	0.39 (0.197)	2.49 (1.258)	0.230135		0.156	0.512 (0.119)	3.277 (0.76)	0.0021135		0.156	0.589 (0.766)	3.77 (4.904)	0.579752
H3K9ac (Trynka)	0.126	0.402 (0.167)	3.186 (1.324)	0.0927352		0.125	0.303 (0.204)	2.416 (1.626)	0.366455		0.125	0.604 (0.157)	4.828 (1.254)	0.00219108		0.125	0 (0.729)	0 (5.823)	0.550519
H3K27ac (PGC2)	0.268	0.568 (0.197)	2.121 (0.735)	0.13135		0.269	0.542 (0.192)	2.013 (0.714)	0.153764		0.269	0.645 (0.133)	2.403 (0.495)	0.00450253		0.269	0.284 (0.643)	1.057 (2.395)	0.980779
Conserved (phastCons - Vertebrate) + 500bp	0.381	0.61 (0.206)	1.603 (0.542)	0.277147		0.378	0.42 (0.199)	1.112 (0.527)	0.832081		0.377	0.785 (0.145)	2.08 (0.384)	0.00479347		0.377	0.79 (0.797)	2.094 (2.113)	0.588695
Non-synonymous	0.002	0.064 (0.044)	25.84 (18.01)	0.160667		0.003	0.038 (0.038)	13.74 (13.791)	0.354993		0.003	0.057 (0.021)	20.892 (7.628)	0.00925663		0.003	0 (0.141)	0 (52.318)	0.733119
Enhancer (Hoffman) + 500bp	0.048	0.185 (0.156)	3.881 (3.286)	0.373093		0.048	0.095 (0.121)	1.986 (2.527)	0.695027		0.048	0.274 (0.09)	5.714 (1.87)	0.00974355		0.048	0 (0.784)	0 (16.359)	0.0160873
H3K4me3 peaks (Trynka)	0.041	0.176 (0.155)	4.267 (3.772)	0.376826		0.041	0 (0.177)	0 (4.276)	0.387581		0.041	0.365 (0.131)	8.82 (3.158)	0.012112		0.041	0 (0.6)	0 (14.485)	0.536163
Conserved (phastCons - Vertebrate)	0.028	0 (0.119)	0 (4.216)	0.811127		0.03	0.236 (0.151)	7.996 (5.111)	0.167155		0.029	0.22 (0.078)	7.473 (2.645)	0.0152314		0.029	0 (0.538)	0 (18.351)	0.103975
Putative human promoter (Villar)	0.015	0.032 (0.051)	2.14 (3.436)	0.739811		0.015	0.058 (0.065)	3.831 (4.295)	0.499506		0.015	0.11 (0.04)	7.227 (2.606)	0.0169756		0.015	0 (0.31)	0 (20.448)	0.0109619
Conserved (Lindblad-Toh) + 500bp	0.31	0.474 (0.203)	1.531 (0.656)	0.424615		0.306	0.193 (0.193)	0.63 (0.631)	0.557795		0.305	0.612 (0.134)	2.005 (0.438)	0.0207244		0.305	1.593 (0.885)	5.22 (2.9)	0.0824967
Conserved (phastCons - Mammal)	0.021	0.081 (0.121)	3.823 (5.719)	0.611266		0.021	0.232 (0.145)	10.887 (6.809)	0.147811		0.021	0.202 (0.078)	9.459 (3.628)	0.0208126		0.021	0 (0.593)	0 (27.98)	0.0083721
H3K4me1 peaks (Trynka)	0.172	0.855 (0.254)	4.975 (1.478)	0.0099331		0.169	0.187 (0.308)	1.106 (1.827)	0.953342		0.169	0.594 (0.197)	3.527 (1.167)	0.0324995		0.169	0.695 (1.154)	4.126 (6.851)	0.617311
Ancient Enhancer + 500bp	0.009	0.073 (0.067)	8.092 (7.374)	0.326471		0.009	0.023 (0.064)	2.513 (7.062)	0.830384		0.009	0.123 (0.056)	13.624 (6.163)	0.0397165		0.009	0.263 (0.248)	28.981 (27.377)	0.266721
ExAC promoters (Villar) + 500bp	0.002	0.006 (0.025)	2.369 (10.24)	0.89335		0.002	0.073 (0.04)	29.925 (16.155)	0.0624412		0.002	0.041 (0.019)	16.526 (7.823)	0.0431116		0.002	0 (0.118)	0 (47.541)	0.840596
H3K27ac (Hnisz) + 500bp	0.031	0 (0.121)	0 (3.87)	0.540059		0.031	0.096 (0.115)	3.04 (3.672)	0.576312		0.031	0.168 (0.067)	5.335 (2.136)	0.0466673		0.031	0 (0.455)	0 (14.499)	0.401194
DHS (Trynka)	0.169	0.356 (0.318)	2.103 (1.876)	0.562677		0.166	0.127 (0.318)	0.764 (1.918)	0.901571		0.165	0.566 (0.212)	3.421 (1.28)	0.0584651		0.165	0.111 (1.187)	0.671 (7.177)	0.962521
Ancient Enhancer	0.005	0.115 (0.057)	22.15 (10.887)	0.0549437		0.005	0.106 (0.068)	20.475 (13.089)	0.137125		0.005	0.079 (0.04)	15.424 (7.835)	0.063679		0.005	0.19 (0.211)	37.097 (41.217)	0.385158
Conserved (Lindblad-Toh)	0.025	0.063 (0.138)	2.57 (5.588)	0.777049		0.025	0.116 (0.146)	4.714 (5.951)	0.534193		0.025	0.203 (0.095)	8.244 (3.865)	0.0639641		0.024	0 (0.696)	0 (28.552)	0.0056831
5UTR (UCSC)	0.005	0.018 (0.049)	3.406 (9.216)	0.792789		0.005	0 (0.041)	0 (7.414)	0.643809		0.005	0.052 (0.025)	9.539 (4.606)	0.0660062		0.005	0 (0.181)	0 (33.153)	0.456892
Human Enhancer (Villar)	0.034	0.224 (0.089)	6.681 (2.65)	0.0485435		0.034	0.138 (0.078)	4.114 (2.325)	0.166538		0.033	0.139 (0.061)	4.183 (1.822)	0.0728862		0.033	0.493 (0.341)	14.816 (10.241)	0.118755
Flanking Bivalent TSS/Enhancer	0.013	0.072 (0.064)	5.409 (4.779)	0.355025		0.013	0.067 (0.089)	4.995 (6.632)	0.544441		0.014	0.133 (0.067)	9.78 (4.943)	0.0786545		0.014	0.149 (0.3)	11.038 (22.203)	0.639469
DGF (ENCODE)	0.137	0 (0.291)	0 (2.119)	0.528593		0.135	0 (0.302)	0 (2.232)	0.286737		0.135	0.488 (0.215)	3.609 (1.589)	0.10426		0.135	0.056 (1.011)	0.418 (7.484)	0.937381
TSS (Hoffman) + 500bp	0.016	0.093 (0.092)	5.721 (5.669)	0.407862		0.017	0.139 (0.109)	8.367 (6.57)	0.251041		0.017	0.096 (0.052)	5.773 (3.134)	0.123649		0.017	0.9 (0.516)	54.386 (31.213)	0.0181813
TSS (Hoffman)	0.018	0.04 (0.08)	2.284 (4.547)	0.778239		0.018	0 (0.085)	0 (4.75)	0.78817		0.018	0.106 (0.058)	5.932 (3.248)	0.131196		0.018	0 (0.415)	0 (23.329)	0.0990181
3UTR (UCSC) + 500bp	0.015	0.047 (0.058)	3.113 (3.885)	0.581371		0.015	0 (0.049)	0 (3.22)	0.685145		0.015	0.071 (0.038)	4.612 (2.497)	0.149654		0.015	0 (0.223)	0 (14.525)	0.656339
Human Enhancer (Villar) + 500bp	0.01	0.027 (0.079)	2.829 (8.185)	0.822221		0.01	0.153 (0.102)	15.55 (10.365)	0.169913		0.01	0.116 (0.075)	11.78 (7.617)	0.163426		0.01	0 (0.382)	0 (38.953)	0.956359
Enhancer (Andersson) + 500bp	0.015	0.217 (0.088)	14.779 (6.003)	0.0185385		0.015	0.13 (0.087)	8.84 (5.912)	0.184557		0.015	0.106 (0.066)	7.198 (4.523)	0.174363		0.015	0.226 (0.328)	15.365 (22.348)	0.504674
ExAC promoters (Villar) + 500bp	0.001	0.032 (0.021)	55.465 (37.68)	0.135476		0.001	0 (0.025)	0 (43.072)	0.889202		0.001	0.021 (0.016)	36.959 (27.473)	0.189756		0.001	0 (0.097)	0 (169.783)	0.966887
H3K27ac (PGC2) + 500bp	0.066	0.16 (0.213)	2.409 (3.208)	0.657263		0.067	0.207 (0.204)	3.103 (3.058)	0.48942		0.067	0.214 (0.115)	3.218 (1.726)	0.203695		0.067	0.725 (0.673)	10.879 (10.09)	0.308415
5UTR (UCSC) + 500bp	0.021	0.039 (0.074)	1.879 (3.535)	0.803875		0.022	0.06 (0.081)	2.791 (3.77)	0.630663		0.022	0.074 (0.042)	3.44 (1.944)	0.206099		0.022	0.103 (0.384)	4.771 (17.853)	0.824674
Transcribed (Hoffman) + 500bp	0.419	0.849 (0.221)	2.024 (0.527)	0.0575919		0.419	0.73 (0.241)	1.742 (0.575)	0.188867		0.417	0.236 (0.144)	0.566 (0.347)	0.206388		0.417	1.577 (0.984)	3.784 (2.362)	0.169362
Intron (UCSC)	0.388	0.38 (0.082)	0.98 (0.211)	0.924287		0.389	0.493 (0.078)	1.267 (0.2)	0.174476		0.387	0.46 (0.061)	1.188 (0.158)	0.221472		0.388	1.171 (0.456)	3.02 (1.176)	0.00776773
Fetal DHS (Trynka)	0.085	0.457 (0.26)	5.358 (3.045)	0.148718		0.084	0 (0.262)	0 (3.131)	0.515695		0.083	0.263 (0.148)	3.151 (1.775)	0.222947		0.083	0 (0.976)	0 (11.696)	0.433272
Weak Enhancer (Hoffman)	0.021	0.09 (0.128)	4.239 (6.031)	0.59032		0.021	0 (0.121)	0 (5.814)	0.0736296		0.021	0.108 (0.077)	5.172 (3.684)	0.257617		0.021	0 (0.57)	0 (27.27)	0.206415
Synonymous	0.003	0 (0.049)	0 (15.804)	0.387426		0.003	0 (0.045)	0 (14.344)	0.453957		0.003	0 (0.027)	0 (8.718)	0.269596		0.003	0 (0.301)	0 (96.636)	0.0166953
H3K9ac peaks (Trynka)	0.039	0.27 (0.164)	7.016 (4.265)	0.142905		0.038	0 (0.157)	0 (4.116)	0.469561		0.038	0.175 (0.125)	4.598 (3.288)	0.274455		0.038	0.531 (0.715)	13.92 (18.747)	0.464852
Coding (UCSC) + 500bp	0.049	0 (0.092)	0 (1.88)	0.518292		0.049	0 (0.098)	0 (1.978)	0.567383		0.049	0.118 (0.067)	2.4 (1.353)	0.295842		0.049	0.314 (0.489)	6.372 (9.927)	0.531096
Promoter Flanking (Hoffman)	0.008	0.003 (0.064)	0.408 (7.757)	0.939265		0.008	0 (0.065)	0 (7.878)	0.691702		0.008	0 (0.039)	0 (4.768)	0.297019		0.008	0.179 (0.274)	21.615 (33.1)	0.50936
DHS peaks (Trynka)	0.112	0.565 (0.271)	5.028 (2.409)	0.103569		0.11	0 (0.26)	0 (2.362)	0.602834		0.11	0.277 (0.161)	2.524 (1.468)	0.301089		0.11	0 (1.095)	0 (9.991)	0.688365
Enhancer (Andersson)	0.004	0 (0.063)	0 (14.6)	0.188135		0.004	0 (0.051)	0 (11.913)	0.141744		0.004	0.047 (0.043)	10.844 (9.882)	0.318776		0.004	0 (0.241)	0 (55.94)	0.0570882
Fetal DHS (Trynka) + 500bp	0.201	0.131 (0.323)	0.65 (1.607)	0.824876		0.2	0.224 (0.274)	1.121 (1.371)	0.929667		0.199	0.352 (0.153)	1.764 (0.766)	0.319949		0.199	0.037 (0.957)	0.184 (4.801)	0.863472
DGF (ENCODE) + 500bp	0.405	0.926 (0.349)	2.287 (0.863)	0.126806		0.404	0.972 (0.358)	2.405 (0.886)	0.124307		0.403	0.626 (0.232)	1.556 (0.575)	0.330596		0.403	0.801 (1.218)	1.988 (3.023)	0.745059
Coding (UCSC)	0.014	0.133 (0.076)	9.538 (5.426)	0.106563		0.014	0.02 (0.063)	1.416 (4.387)	0.924525		0.014	0.058 (0.045)	4.093 (3.147)	0.332822		0.014	0 (0.459)	0 (32.268)	0.0118565
Promoter (UCSC)	0.045	0.074 (0.095)	1.624 (2.087)	0.765129		0.046	0.054 (0.095)	1.171 (2.052)	0.933413		0.046	0.102 (0.06)	2.196 (1.281)	0.348952		0.046	0.279 (0.392)	6.025 (8.453)	0.556616
CTCF (Hoffman)	0.024	0.042 (0.114)	1.763 (4.762)	0.873207		0.024	0 (0.118)	0 (4.903)	0.571992		0.024	0 (0.075)	0 (3.166)	0.405438		0.024	0.361 (0.475)	15.103 (19.872)	0.462201
Intron (UCSC) + 500bp	0.009	0.09 (0.077)	9.948 (8.504)	0.292061		0.009	0 (0.065)	0 (6.995)	0.769063		0.009	0.048 (0.05)	5.104 (5.34)	0.448463		0.009	0 (0.356)	0 (38.301)	0.0785243
Transcribed (Hoffman)	0.345	0 (0.183)	0 (0.532)	0.0530048		0.346	0.045 (0.162)	0.13 (0.47)	0.0651438		0.345	0.405 (0.114)	1.175 (0.332)	0.59696		0.345	0 (0.758)	0 (2.196)	0.123619
Promoter Flanking (Hoffman) + 500bp	0.025	0 (0.093)	0 (3.772)	0.328062		0.025	0.066 (0.1)	2.672 (4.003)	0.676861		0.025	0.061 (0.072)	2.44 (2.892)	0.617703		0.025	0 (0.549)	0 (22.098)	0.0411023
Super Enhancer (Hnisz) + 500bp	0.003	0.035 (0.042)	11.33 (13.514)	0.442249		0.003	0.011 (0.043)	3.562 (13.623)	0.850361		0.003	0.015 (0.028)	4.844 (8.805)	0.6624		0.003	0 (0.219)	0 (69.022)	0.369717
CTCF (Hoffman) + 500bp	0.047	0 (0.15)	0 (3.207)	0.659851		0.047	0.101 (0.16)	2.127 (3.385)	0.737607		0.047	0.09 (0.106)	1.92 (2.251)	0.682266		0.047	0 (0.631)	0 (13.415)	0.498884
Repressed (Hoffman) + 500bp	0.261	0.001 (0.232)	0.005 (0.887)	0.252314		0.26	0 (0.228)	0 (0.878)	0.0193067		0.258	0.303 (0.139)	1.175 (0.538)	0.746584		0.258	0 (1.072)	0 (4.148)	0.159098
3UTR (UCSC)	0.011	0.067 (0.05)	6.031 (4.478)	0.250133		0.011	0 (0.042)	0 (3.766)	0.614285		0.011	0.022 (0.034)	1.927 (3.047)	0.760994		0.011	0 (0.197)	0 (17.538)	0.790171
Promoter (UCSC) + 500bp	0.01	0 (0.08)	0 (7.693)	0.810804		0.011	0.111 (0.096)	10.396 (9.005)	0.282927		0.011	0.025 (0.054)	2.4 (5.083)	0.782913		0.011	0 (0.387)	0 (36.489)	0.857741
Conserved (GERP RS >= 4)	0.008	0 (0.082)	0 (10.114)	0.910763		0.008	0.144 (0.111)	17.644 (13.595)	0.213533		0.008	0.021 (0.05)	2.642 (6.103)	0.788174		0.008	0.328 (0.343)	40.683 (42.623)	0.287682
Flanking Bivalent TSS/Enhancer + 500bp	0.017	0.071 (0.091)	4.119 (5.289)	0.559186		0.018	0 (0.087)	0 (4.94)	0.773052		0.018	0.004 (0.053)	0.231 (3.007)	0.797891		0.018	0 (0.341)	0 (19.301)	0.411954
DHS (Trynka) + 500bp	0.332	0.462 (0.384)	1.39 (1.155)	0.732146		0.331	0.637 (0.339)	1.924 (1.024)	0.368352		0.33	0.278 (0.225)	0.842 (0.684)	0.817075		0.33	0 (1.247)	0 (3.783)	0.741349
Putative human promoter (Villar) + 500bp	0.004	0.014 (0.048)	4.01 (13.594)	0.823703		0.004	0.085 (0.056)	23.874 (15.722)	0.145019		0.004	0 (0.029)	0 (8.143)	0.826635		0.004	0.454 (0.277)	126.754 (77.332)	0.0444035
Ancient Promoter + 500bp	0.005	0 (0.047)	0 (9.119)	0.74151		0.005	0.11 (0.051)	20.739 (9.685)	0.0343513		0.005	0.01 (0.033)	1.88 (6.193)	0.886746		0.005	0.206 (0.222)	38.817 (41.828)	0.330302
TFBS (ENCODE) + 500bp	0.212	0.56 (0.322)	2.645 (1.519)	0.279402		0.21	0.689 (0.342)	3.273 (1.625)	0.162415		0.21	0.188 (0.176)	0.895 (0.838)	0.899862		0.21	0.51 (1.07)	2.429 (5.1)	0.778422
H3K9ac (Trynka) + 500bp	0.103	0.29 (0.211)	2.806 (2.048)	0.38905		0.105	0.011 (0.221)	0.107 (2.114)	0.6684		0.104	0.096 (0.169)	0.92 (1.618)	0.960847		0.104	0.436 (0.89)	4.173 (8.518)	0.704014
H3K4me3 (Trynka) + 500bp	0.121	0.172 (0.2)	1.416 (1.65)	0.801344		0.122	0.251 (0.188)	2.053 (1.535)	0.494516		0.122	0.13 (0.161)	1.064 (1.32)	0.961419		0.122	0 (0.891)	0 (7.291)	0.236378
Weak Enhancer (Hoffman) + 500bp	0.068	0.034 (0.169)	0.507 (2.491)	0.84223		0.068	0.152 (0.149)	2.246 (2.19)	0.572327		0.068	0.064 (0.084)	0.951 (1.239)	0.968698		0.068	0.667 (0.742)	9.845 (10.945)	0.369898
Enhancer (Hoffman)	0.042	0.151 (0.112)	3.565 (2.639)	0.332018		0.042	0 (0.123)	0 (2.94)	0.373644		0.042	0.041 (0.083)	0.977 (1.983)	0.990609		0.042	0.823 (0.588)	19.67 (14.064)	0.103546

### Sheet: Table S8
Table S8. scDRS+-derived FDR for fine-mapped trait-cell type associations
Cell Types	AFR	EAS	EUR	H/L
adventitial cell	0.638219	1	0.128015	0.463287
alveolar fibroblast	0.511327	1	0.178571	0.639731
basal cell	0.511327	1	1	0.169446
basal cell of prostate epithelium	0.883373	1	1	1
bladder urothelial cell	0.964036	1	0.737968	1
capillary endothelial cell	1	0.347985	0.628571	1
cardiac endothelial cell	1	0.688941	1	1
cd24 neutrophil	0.506597	0.0621197	0.20211	0.48799
cd4-positive alpha-beta t cell	1	0.926044	1	1
cd4-positive, alpha-beta memory t cell	1	0.928443	1	1
cd8-positive, alpha-beta memory t cell	1	0.971195	1	1
ciliated cell	0.336497	1	0.14876	0.0174825
classical monocyte	0.149086	0.0151848	0.0545455	0.079466
endothelial cell	0.887063	0.607393	0.675731	1
endothelial cell of artery	1	0.373626	1	1
epithelial cell	0.149086	1	1	1
epithelial cell of uterus	0.149086	1	1	1
erythrocyte	1	0.046398	0.038961	0.246812
fast muscle cell	0.149086	1	1	0.020979
fibroblast	0.360466	1	0.14876	0.079466
fibroblast of cardiac tissue	0.638219	1	0.261596	0.231643
goblet cell	0.347952	1	0.769202	1
immature enterocyte	0.149086	1	1	1
immune cell	1	1	1	0.544056
innate lymphoid cell	1	0.869568	1	1
intestinal crypt stem cell	0.149086	1	1	1
kidney epithelial cell	0.490938	0.339286	0.194805	1
lacrimal gland functional unit cell	0.042957	0.018981	0.0194805	0.020979
luminal epithelial cell of mammary gland	0.149086	0.0332168	1	1
lung ciliated cell	0.360466	1	0.189239	0.0174825
mature enterocyte	0.149086	1	1	0.216783
mesenchymal stem cell	0.360466	1	0.262102	0.463287
monocyte	0.149086	0.0151848	0.259091	0.079466
nampt neutrophil	0.490938	0.0700838	0.209957	0.48799
neutrophil	0.149086	0.0332168	0.189239	0.20979
nk cell	1	0.841492	1	1
pancreatic acinar cell	0.490938	0.0700838	0.038961	0.345765
pancreatic ductal cell	0.776807	0.0621197	1	0.67417
pancreatic pp cell	0.388403	1	0.14876	1
pericyte cell	1	1	0.281197	0.525932
respiratory goblet cell	0.149086	1	1	1
skeletal muscle satellite stem cell	0.149086	0.0151848	0.0714286	0.0641026
slow muscle cell	0.149086	1	1	0.020979
smooth muscle cell	0.592287	1	0.282468	0.67417
stromal cell	0.149086	1	1	0.079466
t cell	1	0.979021	1	1
tendon cell	0.475964	1	0.209957	0.48799
transit amplifying cell of small intestine	0.149086	1	1	1
type i nk t cell	1	0.869568	1	1
type ii pneumocyte	0.347952	1	1	1
vascular associated smooth muscle cell	1	1	0.448773	0.67417
AFR, African; EAS, East Asian; EUR, European; H/L, Hispanic/Latina.

### Sheet: Table S9
Table S9. scDRS+-derived FDR for marginal trait-cell type associations
Cell types	AFR	EAS	EUR	H/L
adventitial cell	0.00866525	0.429561	0.0083042	0.0276807
alveolar fibroblast	0.00664336	0.19571	0.0229081	0.0352505
b cell	0.567588	0.310538	0.736809	0.275091
basal cell	0.0125346	0.252772	0.351957	0.0276807
basal cell of prostate epithelium	0.0044289	0.19571	0.248404	0.309441
basophil	0.322881	0.195804	0.168954	0.353779
bladder urothelial cell	0.0874126	0.254662	0.034965	0.352098
bronchial smooth muscle cell	0.264224	0.333612	0.0452956	0.0372028
capillary aerocyte	0.035556	0.0516706	0.100195	0.635775
capillary endothelial cell	0.228655	0.0664336	0.0587682	0.741078
cardiac endothelial cell	0.502811	0.0524476	0.119388	0.790614
cardiac muscle cell	0.0044289	0.0516706	0.0083042	0.00603942
cd141-positive myeloid dendritic cell	0.689934	0.999001	0.736809	0.862565
cd1c-positive myeloid dendritic cell	0.847763	0.920426	0.467747	0.669212
cd24 neutrophil	0.0106294	0.0110723	0.0110723	0.00857207
cd4-positive alpha-beta t cell	0.969601	0.0516706	0.554843	0.624476
cd4-positive helper t cell	1	0.774295	0.995996	0.995996
cd4-positive, alpha-beta memory t cell	0.597269	0.0664336	0.170135	0.767056
cd4-positive, alpha-beta t cell	0.502811	0.429561	0.724013	0.635775
cd8-positive alpha-beta t cell	0.862491	0.073501	0.491479	0.463621
cd8-positive, alpha-beta cytokine secreting effector t cell	1	0.0843195	0.483272	0.44936
cd8-positive, alpha-beta cytotoxic t cell	0.948893	0.397246	0.915538	0.885083
cd8-positive, alpha-beta memory t cell	0.862491	0.0516706	0.214064	0.463621
cd8-positive, alpha-beta t cell	1	0.541132	0.995996	0.879454
ciliated cell	0.02109	0.19571	0.0083042	0.00603942
ciliated epithelial cell	0.0044289	0.14092	0.100722	0.275091
classical monocyte	0.0044289	0.0110723	0.0083042	0.00603942
club cell	0.0044289	0.0332168	0.0110723	0.00603942
conjunctival epithelial cell	0.0044289	0.044289	0.168186	0.0806693
corneal keratocyte	0.0044289	0.0110723	0.0083042	0.00603942
dendritic cell	0.502811	0.04921	0.483272	0.320244
duodenum glandular cell	0.0327354	0.673742	0.123377	0.427289
endothelial cell	0.0436823	0.0601066	0.0515199	0.454925
endothelial cell of artery	0.101807	0.0583319	0.0782967	0.333009
endothelial cell of hepatic sinusoid	0.264224	0.0583319	0.0587682	0.450272
endothelial cell of lymphatic vessel	0.134528	0.111513	0.237993	0.626186
endothelial cell of vascular tree	0.502811	0.311551	0.777759	0.992415
epithelial cell	0.0044289	0.322677	0.406993	0.245603
epithelial cell of uterus	0.0044289	0.0516706	0.0281839	0.0204411
erythrocyte	0.00664336	0.0110723	0.0083042	0.00603942
erythroid lineage cell	0.0044289	0.0110723	0.0110723	0.00603942
erythroid progenitor	0.165274	0.382164	0.0365385	0.144321
eye photoreceptor cell	0.0044289	0.018981	0.032319	0.00857207
fast muscle cell	0.00866525	0.134976	0.20534	0.00603942
fibroblast	0.0044289	0.121607	0.0083042	0.00857207
fibroblast of breast	0.00866525	0.04921	0.117236	0.0204411
fibroblast of cardiac tissue	0.0106294	0.424101	0.0281839	0.00857207
goblet cell	0.0341658	0.495458	0.0365385	0.360639
granulocyte	0.11773	0.235839	0.438325	0.146379
hematopoietic stem cell	1	0.985854	0.805775	0.864168
hepatocyte	0.0436823	0.121607	0.117236	0.30344
immature enterocyte	0.00664336	0.690909	0.483272	0.454084
immature natural killer cell	1	0.999001	1	0.999001
immune cell	0.309537	0.14092	0.672566	0.0124563
innate lymphoid cell	0.855478	0.0422759	0.12351	0.504895
intermediate monocyte	0.0199301	0.0110723	0.0083042	0.00603942
intestinal crypt stem cell	0.00664336	0.788195	0.76562	0.635775
intestinal enteroendocrine cell	0.00866525	0.322677	0.0110723	0.676306
intestinal tuft cell	0.02109	0.35761	0.0491031	0.635775
intrahepatic cholangiocyte	0.0044289	0.0249126	0.0110723	0.00603942
ionocyte	0.0106294	0.535125	0.183851	0.353779
keratinocyte	0.0327354	0.0312629	0.0515199	0.00857207
kidney epithelial cell	0.0249126	0.0579164	0.0432591	0.1838
lacrimal gland functional unit cell	0.0044289	0.0110723	0.0229081	0.00603942
langerhans cell	0.0797203	0.977085	0.566819	0.24987
leucocyte	0.0183265	0.0516706	0.134713	0.198246
limbal stromal cell	0.0736156	0.429561	0.0083042	0.197158
liver dendritic cell	0.68771	0.950994	0.677045	0.737124
luminal epithelial cell of mammary gland	0.0044289	0.0664336	0.101232	0.0839161
lung ciliated cell	0.0125346	0.121607	0.0110723	0.00603942
lung microvascular endothelial cell	0.462937	0.822459	0.280021	0.82443
macrophage	0.322881	0.977085	0.165232	0.635775
mast cell	0.501334	0.364001	0.100195	0.586494
mature conventional dendritic cell	0.695741	0.801669	0.678081	0.948754
mature enterocyte	0.00664336	0.201889	0.108338	0.0551524
mature nk t cell	1	0.124009	0.183483	0.280497
medullary thymic epithelial cell	0.0044289	0.018981	0.147231	0.00603942
melanocyte	0.0044289	0.286055	0.0491031	0.0241577
memory b cell	1	0.465035	0.861527	0.675207
mesenchymal stem cell	0.0044289	0.22537	0.0281839	0.0161051
mesothelial cell	0.160753	0.252772	0.0153308	0.669212
microglial cell	0.29526	0.949051	0.183483	0.320244
monocyte	0.0281839	0.0249126	0.0153308	0.0226846
mucus secreting cell	0.0044289	0.0807624	0.100195	0.0241577
muller cell	0.0044289	0.0110723	0.0110723	0.00603942
muscle cell	0.749323	0.949051	0.915538	0.427289
myeloid cell	0.00664336	0.0332168	0.0083042	0.00603942
myeloid progenitor	0.823302	0.77449	0.677045	0.790559
myofibroblast cell	0.00664336	0.111125	0.032319	0.0204411
naive b cell	0.914171	0.337168	0.815273	0.353779
naive thymus-derived cd4-positive, alpha-beta t cell	0.916558	0.18981	0.543886	0.842572
naive thymus-derived cd8-positive, alpha-beta t cell	1	0.0524476	0.672566	0.376717
nampt neutrophil	0.00866525	0.0110723	0.0110723	0.00857207
neutrophil	0.0044289	0.0110723	0.0083042	0.00603942
nk cell	1	0.0807624	0.209004	0.197158
nkt cell	1	0.681818	0.995996	0.973329
non-classical monocyte	0.648193	0.359441	0.0688941	0.0773045
pancreatic acinar cell	0.014763	0.044289	0.0083042	0.018981
pancreatic alpha cell	0.0044289	0.18981	0.0083042	0.044289
pancreatic beta cell	0.0183265	0.322677	0.183851	0.255965
pancreatic ductal cell	0.00664336	0.0807624	0.195483	0.0204411
pancreatic pp cell	0.0125346	0.14092	0.0083042	0.524548
pancreatic stellate cell	0.502811	0.973667	0.660745	0.296676
paneth cell of epithelium of small intestine	0.0044289	0.577735	0.438325	0.737124
pericyte cell	0.112426	0.254662	0.032319	0.0241577
plasma cell	1	0.429561	0.148811	0.635775
plasmablast	0.0265734	0.0110723	0.0782967	0.0276807
plasmacytoid dendritic cell	0.501334	0.465035	0.0508853	0.586494
platelet	0.577461	0.846211	0.112736	0.683317
radial glial cell	0.0044289	0.0807624	0.155594	0.0762756
regulatory t cell	0.621718	0.0902494	0.483272	0.767056
respiratory goblet cell	0.0044289	0.0516706	0.0979021	0.00857207
retinal bipolar neuron	0.211024	0.219742	0.0558042	0.767056
retinal blood vessel endothelial cell	1	0.500712	0.732444	0.999001
retinal pigment epithelial cell	0.0044289	0.0478322	0.100195	0.00603942
secretory cell	0.02109	0.0516706	0.019684	0.00857207
serous cell of epithelium of bronchus	0.0044289	0.0422759	0.0083042	0.00603942
serous cell of epithelium of trachea	0.0044289	0.802739	0.538989	0.427289
skeletal muscle satellite stem cell	0.0183265	0.0648886	0.0432591	0.018981
slow muscle cell	0.00664336	0.195804	0.168954	0.00603942
smooth muscle cell	0.0106294	0.126438	0.0083042	0.00603942
stromal cell	0.00866525	0.0110723	0.147231	0.0226846
t cell	0.171287	0.0516706	0.502084	0.309441
tendon cell	0.0044289	0.181715	0.0312629	0.0265734
tongue muscle cell	0.0317295	0.436928	0.526407	0.00603942
tracheal goblet cell	0.0199301	0.126333	0.0265734	0.00603942
transit amplifying cell of large intestine	0.334995	0.847973	1	0.710192
transit amplifying cell of small intestine	0.00664336	0.567379	0.624476	0.57941
type i nk t cell	0.927837	0.0332168	0.0601662	0.205529
type i pneumocyte	0.0044289	0.162614	0.15875	0.00857207
type ii pneumocyte	0.0183265	0.322677	0.69954	0.220764
vascular associated smooth muscle cell	0.173993	0.19088	0.0388879	0.0536579
vein endothelial cell	0.276184	0.110723	0.108338	0.275091
AFR, African; EAS, East Asian; EUR, European; H/L, Hispanic/Latina.
